# Assortative mating and parental genetic relatedness drive the pathogenicity of variably expressive variants

**DOI:** 10.1101/2023.05.18.23290169

**Authors:** Corrine Smolen, Matthew Jensen, Lisa Dyer, Lucilla Pizzo, Anastasia Tyryshkina, Deepro Banerjee, Laura Rohan, Emily Huber, Laila El Khattabi, Paolo Prontera, Jean-Hubert Caberg, Anke Van Dijck, Charles Schwartz, Laurence Faivre, Patrick Callier, Anne-Laure Mosca-Boidron, Mathilde Lefebvre, Kate Pope, Penny Snell, Paul J. Lockhart, Lucia Castiglia, Ornella Galesi, Emanuela Avola, Teresa Mattina, Marco Fichera, Giuseppa Maria Luana Mandarà, Maria Grazia Bruccheri, Olivier Pichon, Cedric Le Caignec, Radka Stoeva, Silvestre Cuinat, Sandra Mercier, Claire Bénéteau, Sophie Blesson, Ashley Nordsletten, Dominique Martin-Coignard, Erik Sistermans, R. Frank Kooy, David J. Amor, Corrado Romano, Bertrand Isidor, Jane Juusola, Santhosh Girirajan

## Abstract

We examined more than 38,000 spouse pairs from four neurodevelopmental disease cohorts and the UK Biobank to identify phenotypic and genetic patterns in parents associated with neurodevelopmental disease risk in children. We identified correlations between six phenotypes in parents and children, including correlations of clinical diagnoses such as obsessive-compulsive disorder (R=0.31-0.49, p<0.001), and two measures of sub-clinical autism features in parents affecting several autism severity measures in children, such as bi-parental mean Social Responsiveness Scale (SRS) scores affecting proband SRS scores (regression coefficient=0.11, p=0.003). We further describe patterns of phenotypic and genetic similarity between spouses, where spouses show both within- and cross-disorder correlations for seven neurological and psychiatric phenotypes, including a within-disorder correlation for depression (R=0.25-0.72, p<0.001) and a cross-disorder correlation between schizophrenia and personality disorder (R=0.20-0.57, p<0.001). Further, these spouses with similar phenotypes were significantly correlated for rare variant burden (R=0.07-0.57, p<0.0001). We propose that assortative mating on these features may drive the increases in genetic risk over generations and the appearance of “genetic anticipation” associated with many variably expressive variants. We further identified parental relatedness as a risk factor for neurodevelopmental disorders through its inverse correlations with burden and pathogenicity of rare variants and propose that parental relatedness drives disease risk by increasing genome-wide homozygosity in children (R=0.09-0.30, p<0.001). Our results highlight the utility of assessing parent phenotypes and genotypes in predicting features in children carrying variably expressive variants and counseling families carrying these variants.
