## Supplemental table for "Assortative mating and parental genetic relatedness drive the pathogenicity of variably expressive variants"

### Sheet: Table of Contents
Table	Associated Figure	Data
S4A	1A	Phenotype correlations between parent and child in the SPARK cohort
S4B	1B	Regression coefficients from linear models using genetic factors and parent phenotypes to predict quantiative phenotypes in children
S4C	2B	Phenotype correlations between 16p12.1 deletion carriers and their non-carrier spouses
S4D	2C and 2D	Phenotype correlations between male and female spouse partners in the SPARK autism and UK Biobank cohorts

### Sheet: S4A
Proband Sex	Parent	Proband Phenotype	Parent Phenotype	Tetrachoric R	p	Bonferroni-corrected p	Sample size
Male	Mother	ADHD	ADHD	0.265144	2.35788e-77	8.48838e-76	4757
Male	Mother	ADHD	Anxiety	0.00607272	0.714246	1	3638
Male	Mother	ADHD	Bipolar Disorder	-0.00452674	0.765393	1	4348
Male	Mother	ADHD	Depression	0.0715811	3.84264e-06	0.000138335	4157
Male	Mother	ADHD	OCD	0.0332784	0.0344402	1	4039
Male	Mother	ADHD	Sleep Disorder	0.114067	2.23834e-12	8.05801e-11	3764
Male	Mother	Anxiety	ADHD	0.0137521	0.496089	1	2452
Male	Mother	Anxiety	Anxiety	0.307282	1.46546e-104	5.27565e-103	4757
Male	Mother	Anxiety	Bipolar Disorder	-0.0181541	0.282331	1	3509
Male	Mother	Anxiety	Depression	0.0985359	1.01263e-08	3.64546e-07	3366
Male	Mother	Anxiety	OCD	0.0276477	0.11367	1	3275
Male	Mother	Anxiety	Sleep Disorder	0.136081	2.78793e-14	1.00365e-12	3099
Male	Mother	Bipolar Disorder	ADHD	-0.0900719	5.94202e-07	2.13913e-05	3063
Male	Mother	Bipolar Disorder	Anxiety	-0.0372605	0.0227202	0.817927	3738
Male	Mother	Bipolar Disorder	Bipolar Disorder	0.464444	3.2842e-253	1.18231e-251	4757
Male	Mother	Bipolar Disorder	Depression	0.051778	0.000686234	0.0247044	4296
Male	Mother	Bipolar Disorder	OCD	0.0195835	0.205884	1	4174
Male	Mother	Bipolar Disorder	Sleep Disorder	0.321049	1.23352e-93	4.44069e-92	3876
Male	Mother	Depression	ADHD	-0.185214	1.30498e-19	4.69794e-18	2354
Male	Mother	Depression	Anxiety	-0.175016	2.72174e-21	9.79826e-20	2887
Male	Mother	Depression	Bipolar Disorder	0.126493	1.85161e-13	6.66581e-12	3360
Male	Mother	Depression	Depression	0.344642	9.23918e-133	3.32611e-131	4757
Male	Mother	Depression	OCD	-0.0980059	4.12708e-08	1.48575e-06	3120
Male	Mother	Depression	Sleep Disorder	0.214232	4.20862e-32	1.5151e-30	2963
Male	Mother	OCD	ADHD	-0.0777275	1.65302e-05	0.000595087	3064
Male	Mother	OCD	Anxiety	-0.1015	4.7516e-10	1.71058e-08	3747
Male	Mother	OCD	Bipolar Disorder	-0.00922539	0.53675	1	4486
Male	Mother	OCD	Depression	-0.00255846	0.867064	1	4283
Male	Mother	OCD	OCD	0.306233	7.96109e-104	2.86599e-102	4757
Male	Mother	OCD	Sleep Disorder	0.0450508	0.00501056	0.18038	3879
Male	Mother	Sleep Disorder	ADHD	0.063408	0.000496611	0.017878	3013
Male	Mother	Sleep Disorder	Anxiety	0.177076	2.65036e-27	9.54131e-26	3680
Male	Mother	Sleep Disorder	Bipolar Disorder	0.0950281	2.90556e-10	1.046e-08	4383
Male	Mother	Sleep Disorder	Depression	0.184468	2.33257e-33	8.39724e-32	4186
Male	Mother	Sleep Disorder	OCD	0.0757789	1.26825e-06	4.5657e-05	4078
Male	Mother	Sleep Disorder	Sleep Disorder	0.34253	4.64524e-131	1.67229e-129	4757
Male	Father	ADHD	ADHD	0.165467	1.50294e-30	5.41058e-29	4757
Male	Father	ADHD	Anxiety	0.00902887	0.590782	1	3549
Male	Father	ADHD	Bipolar Disorder	0.121444	2.02802e-15	7.30088e-14	4245
Male	Father	ADHD	Depression	0.0861169	3.87614e-08	1.39541e-06	4061
Male	Father	ADHD	OCD	0.0421624	0.0081408	0.293069	3938
Male	Father	ADHD	Sleep Disorder	0.0747297	5.65882e-06	0.000203718	3681
Male	Father	Anxiety	ADHD	-0.0581408	0.00173137	0.0623292	2901
Male	Father	Anxiety	Anxiety	0.18267	5.71602e-37	2.05777e-35	4757
Male	Father	Anxiety	Bipolar Disorder	0.0592046	0.0001159	0.0041724	4234
Male	Father	Anxiety	Depression	0.159105	2.35076e-24	8.46272e-23	4047
Male	Father	Anxiety	OCD	0.0920043	7.10435e-09	2.55757e-07	3944
Male	Father	Anxiety	Sleep Disorder	0.0898498	4.9509e-08	1.78232e-06	3671
Male	Father	Bipolar Disorder	ADHD	0.0409805	0.0219255	0.789316	3127
Male	Father	Bipolar Disorder	Anxiety	0.0156312	0.334373	1	3816
Male	Father	Bipolar Disorder	Bipolar Disorder	0.383443	1.88872e-166	6.79938e-165	4757
Male	Father	Bipolar Disorder	Depression	-0.0314141	0.037753	1	4374
Male	Father	Bipolar Disorder	OCD	0.0416473	0.00658671	0.237122	4255
Male	Father	Bipolar Disorder	Sleep Disorder	0.151101	1.46264e-21	5.26549e-20	3941
Male	Father	Depression	ADHD	0.00990529	0.598842	1	2823
Male	Father	Depression	Anxiety	0.0419548	0.013531	0.487117	3464
Male	Father	Depression	Bipolar Disorder	0.016391	0.294164	1	4098
Male	Father	Depression	Depression	0.256553	2.25031e-72	8.10113e-71	4757
Male	Father	Depression	OCD	-0.0138994	0.39112	1	3809
Male	Father	Depression	Sleep Disorder	0.11179	2.20886e-11	7.9519e-10	3563
Male	Father	OCD	ADHD	-0.128185	5.50749e-13	1.9827e-11	3142
Male	Father	OCD	Anxiety	-0.00829191	0.607434	1	3841
Male	Father	OCD	Bipolar Disorder	0.0991649	1.50098e-11	5.40353e-10	4610
Male	Father	OCD	Depression	0.00736746	0.625225	1	4398
Male	Father	OCD	OCD	0.354823	3.7565e-141	1.35234e-139	4757
Male	Father	OCD	Sleep Disorder	-0.0471437	0.00298143	0.107332	3966
Male	Father	Sleep Disorder	ADHD	0.0799056	1.72031e-05	0.000619311	2887
Male	Father	Sleep Disorder	Anxiety	0.110109	5.36021e-11	1.92967e-09	3531
Male	Father	Sleep Disorder	Bipolar Disorder	0.0492405	0.0013901	0.0500437	4212
Male	Father	Sleep Disorder	Depression	0.1399	4.30085e-19	1.54831e-17	4036
Male	Father	Sleep Disorder	OCD	0.181774	2.06584e-30	7.43703e-29	3912
Male	Father	Sleep Disorder	Sleep Disorder	0.174758	6.2041e-34	2.23348e-32	4757
Female	Mother	ADHD	ADHD	0.27067	7.09637e-21	2.55469e-19	1157
Female	Mother	ADHD	Anxiety	0.00205943	0.953074	1	819
Female	Mother	ADHD	Bipolar Disorder	0.00100461	0.974062	1	1050
Female	Mother	ADHD	Depression	0.0244727	0.442957	1	985
Female	Mother	ADHD	OCD	0.0732487	0.0227324	0.818365	967
Female	Mother	ADHD	Sleep Disorder	0.233079	2.54062e-12	9.14623e-11	880
Female	Mother	Anxiety	ADHD	0.052473	0.199685	1	599
Female	Mother	Anxiety	Anxiety	0.233444	8.74241e-16	3.14727e-14	1157
Female	Mother	Anxiety	Bipolar Disorder	-0.189756	7.14308e-08	2.57151e-06	794
Female	Mother	Anxiety	Depression	0.140722	0.000104647	0.00376729	755
Female	Mother	Anxiety	OCD	0.33036	3.35496e-20	1.20779e-18	736
Female	Mother	Anxiety	Sleep Disorder	0.121921	0.00145764	0.0524749	679
Female	Mother	Bipolar.Disorder	ADHD	-0.0549359	0.122405	1	792
Female	Mother	Bipolar.Disorder	Anxiety	-0.176096	2.66784e-07	9.60423e-06	843
Female	Mother	Bipolar.Disorder	Bipolar Disorder	0.138773	2.15652e-06	7.76348e-05	1157
Female	Mother	Bipolar.Disorder	Depression	0.0196118	0.532558	1	1015
Female	Mother	Bipolar.Disorder	OCD	0.135046	1.90072e-05	0.000684259	996
Female	Mother	Bipolar.Disorder	Sleep Disorder	0.190811	7.36836e-09	2.65261e-07	904
Female	Mother	Depression	ADHD	0.0121116	0.7687	1	592
Female	Mother	Depression	Anxiety	-0.265246	9.47196e-12	3.4099e-10	639
Female	Mother	Depression	Bipolar Disorder	0.222453	2.0442e-10	7.35913e-09	799
Female	Mother	Depression	Depression	0.212103	3.10175e-13	1.11663e-11	1157
Female	Mother	Depression	OCD	0.0295319	0.423714	1	736
Female	Mother	Depression	Sleep Disorder	0.11043	0.00404448	0.145601	676
Female	Mother	OCD	ADHD	-0.0467062	0.189721	1	790
Female	Mother	OCD	Anxiety	-0.0275904	0.422315	1	848
Female	Mother	OCD	Bipolar Disorder	-0.0458667	0.132149	1	1079
Female	Mother	OCD	Depression	-0.0541029	0.085387	1	1012
Female	Mother	OCD	OCD	0.333048	2.28071e-31	8.21056e-30	1157
Female	Mother	OCD	Sleep Disorder	-0.0725801	0.0289245	1	906
Female	Mother	Sleep.Disorder	ADHD	0.235669	3.144e-11	1.13184e-09	774
Female	Mother	Sleep.Disorder	Anxiety	0.0602861	0.0844795	1	820
Female	Mother	Sleep.Disorder	Bipolar Disorder	0.0722482	0.0197967	0.712681	1040
Female	Mother	Sleep.Disorder	Depression	0.0365764	0.252405	1	981
Female	Mother	Sleep.Disorder	OCD	0.269602	1.96453e-17	7.07232e-16	959
Female	Mother	Sleep.Disorder	Sleep Disorder	0.246485	1.7907e-17	6.44651e-16	1157
Female	Father	ADHD	ADHD	0.181353	5.17844e-10	1.86424e-08	1157
Female	Father	ADHD	Anxiety	8.58608e-05	0.998087	1	782
Female	Father	ADHD	Bipolar Disorder	0.201568	1.20461e-10	4.33661e-09	1002
Female	Father	ADHD	Depression	-0.0428041	0.189789	1	940
Female	Father	ADHD	OCD	0.128645	8.80037e-05	0.00316813	924
Female	Father	ADHD	Sleep Disorder	0.18987	2.99104e-08	1.07677e-06	839
Female	Father	Anxiety	ADHD	0.00904495	0.805447	1	744
Female	Father	Anxiety	Anxiety	0.0397242	0.176927	1	1157
Female	Father	Anxiety	Bipolar Disorder	0.132568	2.24437e-05	0.000807974	1016
Female	Father	Anxiety	Depression	0.269621	2.55412e-17	9.19483e-16	952
Female	Father	Anxiety	OCD	0.0372669	0.255204	1	934
Female	Father	Anxiety	Sleep Disorder	0.169982	6.29758e-07	2.26713e-05	849
Female	Father	Bipolar.Disorder	ADHD	-0.0434877	0.216896	1	808
Female	Father	Bipolar.Disorder	Anxiety	0.216163	1.38973e-10	5.00301e-09	863
Female	Father	Bipolar.Disorder	Bipolar Disorder	0.104047	0.000392723	0.014138	1157
Female	Father	Bipolar.Disorder	Depression	-0.143041	3.83673e-06	0.000138122	1035
Female	Father	Bipolar.Disorder	OCD	0.177771	1.14478e-08	4.12119e-07	1017
Female	Father	Bipolar.Disorder	Sleep Disorder	0.0569278	0.0843909	1	920
Female	Father	Depression	ADHD	-0.0233626	0.533115	1	714
Female	Father	Depression	Anxiety	0.0451509	0.210459	1	771
Female	Father	Depression	Bipolar Disorder	0.116569	0.000274481	0.00988133	970
Female	Father	Depression	Depression	0.175416	1.89097e-09	6.8075e-08	1157
Female	Father	Depression	OCD	0.0944317	0.00469216	0.168918	895
Female	Father	Depression	Sleep Disorder	0.0315823	0.367877	1	815
Female	Father	OCD	ADHD	0.0986964	0.00487837	0.175621	812
Female	Father	OCD	Anxiety	0.0158394	0.641591	1	866
Female	Father	OCD	Bipolar Disorder	0.144444	1.33462e-06	4.80463e-05	1111
Female	Father	OCD	Depression	-0.1626	1.34569e-07	4.84449e-06	1040
Female	Father	OCD	OCD	0.493868	3.57629e-72	1.28747e-70	1157
Female	Father	OCD	Sleep Disorder	0.0663254	0.0432726	1	929
Female	Father	Sleep.Disorder	ADHD	0.0883746	0.0160423	0.577524	742
Female	Father	Sleep.Disorder	Anxiety	0.0954309	0.00723442	0.260439	791
Female	Father	Sleep.Disorder	Bipolar Disorder	-0.0539146	0.0878973	1	1003
Female	Father	Sleep.Disorder	Depression	0.0230871	0.479106	1	942
Female	Father	Sleep.Disorder	OCD	0.153815	2.60448e-06	9.37613e-05	925
Female	Father	Sleep.Disorder	Sleep Disorder	0.136784	3.01798e-06	0.000108647	1157

### Sheet: S4B
Proband phenotype	variable	Regression coefficient	Error	p value	Bonferroni-corrected p value	Sample size
ADOS: social affect	Sex	-0.115082	0.0633069	0.0692296	1	2112
ADOS: social affect	Age	-0.0420466	0.021709	0.0529001	1	2112
ADOS: social affect	Autism PRS	0.0127939	0.0218089	0.557512	1	2112
ADOS: social affect	Tier S SFARI mutation	-0.10851	0.0465212	0.0197688	1	2112
ADOS: social affect	SNV burden	0.0647978	0.0221003	0.00340441	0.704713	2112
ADOS: social affect	Del (bp)	-0.0148125	0.0217639	0.496201	1	2112
ADOS: social affect	Dup (bp)	0.0130363	0.0218106	0.550101	1	2112
ADOS: social affect	Biparental_mean_SRS	-0.0449173	0.0252888	0.0758489	1	2112
ADOS: social affect	Biparental_mean_BAPQ	-0.0409783	0.0252257	0.104427	1	2112
ADOS: restricted and repetitive behavior domain total score	Sex	-0.0509498	0.0613436	0.406312	1	2169
ADOS: restricted and repetitive behavior domain total score	Age	-0.222979	0.0209709	8.99737e-26	1.86246e-23	2169
ADOS: restricted and repetitive behavior domain total score	Autism PRS	0.010294	0.0210409	0.624725	1	2169
ADOS: restricted and repetitive behavior domain total score	Tier S SFARI mutation	-0.0419644	0.0449501	0.350626	1	2169
ADOS: restricted and repetitive behavior domain total score	SNV burden	0.0532039	0.0213505	0.0127797	1	2169
ADOS: restricted and repetitive behavior domain total score	Del (bp)	0.000453727	0.0210072	0.98277	1	2169
ADOS: restricted and repetitive behavior domain total score	Dup (bp)	-0.010134	0.021058	0.630394	1	2169
ADOS: restricted and repetitive behavior domain total score	Biparental_mean_SRS	-0.0355703	0.0244663	0.146134	1	2169
ADOS: restricted and repetitive behavior domain total score	Biparental_mean_BAPQ	-0.0326566	0.0244282	0.181416	1	2169
ADI: communication (verbal) domain score	Sex	-0.0377147	0.0672192	0.574815	1	1913
ADI: communication (verbal) domain score	Age	0.103877	0.0228511	5.81649e-06	0.00120401	1913
ADI: communication (verbal) domain score	Autism PRS	-0.0070115	0.0229094	0.759598	1	1913
ADI: communication (verbal) domain score	Tier S SFARI mutation	-0.0646926	0.0490043	0.186946	1	1913
ADI: communication (verbal) domain score	SNV burden	0.037484	0.0232337	0.106834	1	1913
ADI: communication (verbal) domain score	Del (bp)	0.00395412	0.0228988	0.862923	1	1913
ADI: communication (verbal) domain score	Dup (bp)	-0.0176587	0.0229395	0.441519	1	1913
ADI: communication (verbal) domain score	Biparental_mean_SRS	0.0262399	0.0266479	0.324902	1	1913
ADI: communication (verbal) domain score	Biparental_mean_BAPQ	-0.010395	0.0266525	0.696566	1	1913
ADI: restricted and repetitive behavior domain total score	Sex	0.179154	0.0629543	0.00447221	0.925747	2168
ADI: restricted and repetitive behavior domain total score	Age	0.0406879	0.0215259	0.058868	1	2168
ADI: restricted and repetitive behavior domain total score	Autism PRS	-0.0114653	0.0215973	0.595564	1	2168
ADI: restricted and repetitive behavior domain total score	Tier S SFARI mutation	0.0581094	0.0461513	0.208128	1	2168
ADI: restricted and repetitive behavior domain total score	SNV burden	-0.0292828	0.0219152	0.181629	1	2168
ADI: restricted and repetitive behavior domain total score	Del (bp)	0.0161265	0.0215628	0.454611	1	2168
ADI: restricted and repetitive behavior domain total score	Dup (bp)	-0.0198878	0.0216145	0.357617	1	2168
ADI: restricted and repetitive behavior domain total score	Biparental_mean_SRS	-0.0211821	0.0251125	0.39905	1	2168
ADI: restricted and repetitive behavior domain total score	Biparental_mean_BAPQ	0.0350338	0.0250751	0.162511	1	2168
ADI: social domain total score	Sex	0.00534108	0.0614668	0.930764	1	2168
ADI: social domain total score	Age	0.224213	0.0210173	6.28084e-26	1.30013e-23	2168
ADI: social domain total score	Autism PRS	-0.0286625	0.021087	0.174209	1	2168
ADI: social domain total score	Tier S SFARI mutation	-0.0251533	0.0450608	0.576761	1	2168
ADI: social domain total score	SNV burden	0.087796	0.0213974	4.2275e-05	0.00875092	2168
ADI: social domain total score	Del (bp)	0.00631512	0.0210533	0.764238	1	2168
ADI: social domain total score	Dup (bp)	0.00351961	0.0211038	0.867562	1	2168
ADI: social domain total score	Biparental_mean_SRS	0.0113215	0.0245192	0.644313	1	2168
ADI: social domain total score	Biparental_mean_BAPQ	0.00117288	0.0244826	0.961795	1	2168
RBS	Sex	0.0631904	0.0621186	0.309147	1	2168
RBS	Age	-0.0400721	0.0212405	0.0593497	1	2168
RBS	Autism PRS	-0.0112013	0.0213119	0.599229	1	2168
RBS	Tier S SFARI mutation	-0.0283903	0.0455199	0.532897	1	2168
RBS	SNV burden	0.0480103	0.0216244	0.0265091	1	2168
RBS	Del (bp)	-0.011623	0.0212769	0.584935	1	2168
RBS	Dup (bp)	-0.00294416	0.0213289	0.890225	1	2168
RBS	Biparental_mean_SRS	0.142808	0.0247768	9.40564e-09	1.94697e-06	2168
RBS	Biparental_mean_BAPQ	0.0464444	0.0247401	0.0606124	1	2168
Parent-reported SRS: total raw scores	Sex	-0.0307033	0.0626223	0.623977	1	2160
Parent-reported SRS: total raw scores	Age	0.102412	0.0213145	1.65588e-06	0.000342768	2160
Parent-reported SRS: total raw scores	Autism PRS	-0.0102619	0.0213854	0.63138	1	2160
Parent-reported SRS: total raw scores	Tier S SFARI mutation	-0.0294055	0.0456533	0.519576	1	2160
Parent-reported SRS: total raw scores	SNV burden	0.000631566	0.0217015	0.976786	1	2160
Parent-reported SRS: total raw scores	Del (bp)	-0.0110267	0.0213526	0.60562	1	2160
Parent-reported SRS: total raw scores	Dup (bp)	0.0224098	0.0214062	0.295271	1	2160
Parent-reported SRS: total raw scores	Biparental_mean_SRS	0.108908	0.0248598	1.23884e-05	0.00256439	2160
Parent-reported SRS: total raw scores	Biparental_mean_BAPQ	0.0524168	0.0248183	0.0347993	1	2160
SCQ	Sex	-0.0231508	0.0709204	0.744138	1	1652
SCQ	Age	0.188762	0.0242501	1.23474e-14	2.55592e-12	1652
SCQ	Autism PRS	-0.0105196	0.0243184	0.665379	1	1652
SCQ	Tier S SFARI mutation	-0.0250763	0.0521111	0.630432	1	1652
SCQ	SNV burden	0.0529153	0.0246963	0.0322887	1	1652
SCQ	Del (bp)	-0.0330745	0.0242729	0.173192	1	1652
SCQ	Dup (bp)	-0.010782	0.024368	0.658212	1	1652
SCQ	Biparental_mean_SRS	0.082178	0.0282014	0.00361697	0.748713	1652
SCQ	Biparental_mean_BAPQ	-0.0205916	0.0280663	0.46325	1	1652
Insistence of sameness factor	Sex	0.0195697	0.0718193	0.785284	1	1641
Insistence of sameness factor	Age	-0.0300808	0.024475	0.219234	1	1641
Insistence of sameness factor	Autism PRS	-9.56947e-05	0.0245554	0.996891	1	1641
Insistence of sameness factor	Tier S SFARI mutation	-0.0480835	0.0525764	0.360566	1	1641
Insistence of sameness factor	SNV burden	0.00921194	0.0249301	0.711795	1	1641
Insistence of sameness factor	Del (bp)	-0.0113125	0.0245059	0.644413	1	1641
Insistence of sameness factor	Dup (bp)	-0.000193245	0.0246023	0.993734	1	1641
Insistence of sameness factor	Biparental_mean_SRS	0.140573	0.0285093	9.02457e-07	0.000186808	1641
Insistence of sameness factor	Biparental_mean_BAPQ	0.0517137	0.0283788	0.0685975	1	1641
Social interaction factor	Sex	-0.047933	0.0699994	0.493592	1	1628
Social interaction factor	Age	0.293081	0.0237815	2.01867e-33	4.17866e-31	1628
Social interaction factor	Autism PRS	0.00728324	0.0238299	0.759922	1	1628
Social interaction factor	Tier S SFARI mutation	-0.0351243	0.0510554	0.491574	1	1628
Social interaction factor	SNV burden	0.0979322	0.0242164	5.50104e-05	0.0113871	1628
Social interaction factor	Del (bp)	-0.0441121	0.0237852	0.0638352	1	1628
Social interaction factor	Dup (bp)	-0.0173325	0.0238731	0.467927	1	1628
Social interaction factor	Biparental_mean_SRS	0.0587972	0.027764	0.0343484	1	1628
Social interaction factor	Biparental_mean_BAPQ	-0.0271772	0.027655	0.325892	1	1628
Sensory-motor behavior factor	Sex	0.191046	0.0708237	0.00705867	1	1639
Sensory-motor behavior factor	Age	-0.156031	0.0242009	1.49618e-10	3.09709e-08	1639
Sensory-motor behavior factor	Autism PRS	0.038438	0.0242712	0.113459	1	1639
Sensory-motor behavior factor	Tier S SFARI mutation	-0.0567718	0.0519503	0.274639	1	1639
Sensory-motor behavior factor	SNV burden	0.0720752	0.0246409	0.00349193	0.72283	1639
Sensory-motor behavior factor	Del (bp)	-0.0138081	0.0242222	0.568717	1	1639
Sensory-motor behavior factor	Dup (bp)	-0.0108644	0.0243423	0.655426	1	1639
Sensory-motor behavior factor	Biparental_mean_SRS	0.120308	0.0281448	2.02579e-05	0.00419338	1639
Sensory-motor behavior factor	Biparental_mean_BAPQ	0.00676607	0.0280274	0.809268	1	1639
Self-injurious behavior factor	Sex	-0.164518	0.0717932	0.0220573	1	1650
Self-injurious behavior factor	Age	0.0733484	0.024565	0.00286939	0.593963	1650
Self-injurious behavior factor	Autism PRS	0.00871819	0.0246293	0.723402	1	1650
Self-injurious behavior factor	Tier S SFARI mutation	0.0138776	0.0527399	0.792481	1	1650
Self-injurious behavior factor	SNV burden	-0.0165856	0.0250119	0.507354	1	1650
Self-injurious behavior factor	Del (bp)	-0.00918757	0.0245801	0.708616	1	1650
Self-injurious behavior factor	Dup (bp)	0.0252375	0.0246846	0.306743	1	1650
Self-injurious behavior factor	Biparental_mean_SRS	0.10695	0.0285902	0.000189769	0.0392821	1650
Self-injurious behavior factor	Biparental_mean_BAPQ	-0.00955265	0.0284628	0.737201	1	1650
Idiosyncratic repetitive speech and behavior	Sex	0.00352972	0.0724475	0.961148	1	1623
Idiosyncratic repetitive speech and behavior	Age	-0.0976105	0.0248135	8.71722e-05	0.0180447	1623
Idiosyncratic repetitive speech and behavior	Autism PRS	-0.0515088	0.0248497	0.0383486	1	1623
Idiosyncratic repetitive speech and behavior	Tier S SFARI mutation	0.0326827	0.053305	0.539879	1	1623
Idiosyncratic repetitive speech and behavior	SNV burden	-0.0497256	0.0252397	0.0489943	1	1623
Idiosyncratic repetitive speech and behavior	Del (bp)	-0.0227231	0.0248419	0.360482	1	1623
Idiosyncratic repetitive speech and behavior	Dup (bp)	0.00269586	0.0249234	0.913878	1	1623
Idiosyncratic repetitive speech and behavior	Biparental_mean_SRS	0.0195087	0.0288981	0.499719	1	1623
Idiosyncratic repetitive speech and behavior	Biparental_mean_BAPQ	0.012192	0.0287809	0.671904	1	1623
Communication skills factor	Sex	-0.182692	0.0728524	0.01225	1	1616
Communication skills factor	Age	0.0350537	0.0248973	0.159344	1	1616
Communication skills factor	Autism PRS	-0.0208933	0.0249413	0.402324	1	1616
Communication skills factor	Tier S SFARI mutation	-0.0545132	0.0534289	0.307743	1	1616
Communication skills factor	SNV burden	0.00699722	0.0253308	0.782404	1	1616
Communication skills factor	Del (bp)	0.0306038	0.0249202	0.2196	1	1616
Communication skills factor	Dup (bp)	-0.0131631	0.025003	0.598641	1	1616
Communication skills factor	Biparental_mean_SRS	0.0866543	0.0289731	0.0028243	0.58463	1616
Communication skills factor	Biparental_mean_BAPQ	-0.037639	0.0288597	0.192351	1	1616
Vineland Adaptive Behavior Scales: composite standard scores	Sex	0.197088	0.0592211	0.000889408	0.184107	2169
Vineland Adaptive Behavior Scales: composite standard scores	Age	-0.321794	0.0202454	6.95255e-54	1.43918e-51	2169
Vineland Adaptive Behavior Scales: composite standard scores	Autism PRS	-0.0181966	0.0203129	0.37045	1	2169
Vineland Adaptive Behavior Scales: composite standard scores	Tier S SFARI mutation	0.051203	0.0433948	0.238156	1	2169
Vineland Adaptive Behavior Scales: composite standard scores	SNV burden	-0.128756	0.0206118	5.03307e-10	1.04185e-07	2169
Vineland Adaptive Behavior Scales: composite standard scores	Del (bp)	-0.0342919	0.0202803	0.0910019	1	2169
Vineland Adaptive Behavior Scales: composite standard scores	Dup (bp)	-0.0254311	0.0203295	0.211089	1	2169
Vineland Adaptive Behavior Scales: composite standard scores	Biparental_mean_SRS	-0.0419068	0.0236198	0.0761668	1	2169
Vineland Adaptive Behavior Scales: composite standard scores	Biparental_mean_BAPQ	0.0241507	0.023583	0.305917	1	2169
Full-scale IQ	Sex	0.24694	0.0615984	6.30867e-05	0.0130589	2164
Full-scale IQ	Age	-0.0329018	0.021046	0.118123	1	2164
Full-scale IQ	Autism PRS	-0.0378547	0.0211119	0.0731046	1	2164
Full-scale IQ	Tier S SFARI mutation	0.0749709	0.0450857	0.0964875	1	2164
Full-scale IQ	SNV burden	-0.145469	0.0214279	1.45731e-11	3.01663e-09	2164
Full-scale IQ	Del (bp)	-0.0578619	0.0210851	0.00611594	1	2164
Full-scale IQ	Dup (bp)	-0.0273129	0.0211372	0.196435	1	2164
Full-scale IQ	Biparental_mean_SRS	-0.00616277	0.0245438	0.801766	1	2164
Full-scale IQ	Biparental_mean_BAPQ	0.125827	0.024512	3.10262e-07	6.42241e-05	2164
Verbal IQ	Sex	0.14323	0.0617882	0.0205379	1	2168
Verbal IQ	Age	-0.02445	0.021095	0.246569	1	2168
Verbal IQ	Autism PRS	-0.0267695	0.021165	0.20608	1	2168
Verbal IQ	Tier S SFARI mutation	0.0480352	0.0452061	0.288091	1	2168
Verbal IQ	SNV burden	-0.16021	0.0214788	1.25642e-13	2.60079e-11	2168
Verbal IQ	Del (bp)	-0.0365054	0.0211318	0.0842184	1	2168
Verbal IQ	Dup (bp)	-0.0244927	0.0211829	0.247708	1	2168
Verbal IQ	Biparental_mean_SRS	0.002751	0.0246092	0.911002	1	2168
Verbal IQ	Biparental_mean_BAPQ	0.116668	0.0245707	2.18661e-06	0.000452629	2168
Nonverbal IQ	Sex	0.292548	0.0616382	2.20842e-06	0.000457142	2168
Nonverbal IQ	Age	-0.0540227	0.0210438	0.0103207	1	2168
Nonverbal IQ	Autism PRS	-0.0423507	0.0211136	0.0449972	1	2168
Nonverbal IQ	Tier S SFARI mutation	0.092607	0.0450964	0.040141	1	2168
Nonverbal IQ	SNV burden	-0.128774	0.0214267	2.172e-09	4.49604e-07	2168
Nonverbal IQ	Del (bp)	-0.0694438	0.0210805	0.00100289	0.207599	2168
Nonverbal IQ	Dup (bp)	-0.0191839	0.0211315	0.364067	1	2168
Nonverbal IQ	Biparental_mean_SRS	-0.00810836	0.0245494	0.741215	1	2168
Nonverbal IQ	Biparental_mean_BAPQ	0.116157	0.024511	2.28782e-06	0.000473579	2168
Developmental Coordination Disorders Questionnaire	Sex	0.103466	0.0669279	0.122287	1	1926
Developmental Coordination Disorders Questionnaire	Age	0.0144077	0.0228409	0.528255	1	1926
Developmental Coordination Disorders Questionnaire	Autism PRS	-0.0270207	0.0229324	0.238832	1	1926
Developmental Coordination Disorders Questionnaire	Tier S SFARI mutation	0.032608	0.0493009	0.508431	1	1926
Developmental Coordination Disorders Questionnaire	SNV burden	-0.00600999	0.0233126	0.796589	1	1926
Developmental Coordination Disorders Questionnaire	Del (bp)	-0.0342517	0.0228471	0.133993	1	1926
Developmental Coordination Disorders Questionnaire	Dup (bp)	-0.00340387	0.0229232	0.881972	1	1926
Developmental Coordination Disorders Questionnaire	Biparental_mean_SRS	-0.0708473	0.0267612	0.00817821	1	1926
Developmental Coordination Disorders Questionnaire	Biparental_mean_BAPQ	-0.000257152	0.0267337	0.992326	1	1926
CBCL 2-5 internalizing	Sex	-0.038734	0.125083	0.756942	1	516
CBCL 2-5 internalizing	Age	-0.0236835	0.0437129	0.588198	1	516
CBCL 2-5 internalizing	Autism PRS	-0.0175234	0.043969	0.6904	1	516
CBCL 2-5 internalizing	Tier S SFARI mutation	-0.184906	0.0919581	0.0448803	1	516
CBCL 2-5 internalizing	SNV burden	0.0186997	0.0444776	0.67435	1	516
CBCL 2-5 internalizing	Del (bp)	-0.1115	0.0437565	0.0111227	1	516
CBCL 2-5 internalizing	Dup (bp)	0.0908173	0.0438765	0.0389744	1	516
CBCL 2-5 internalizing	Biparental_mean_SRS	0.108681	0.0522225	0.037926	1	516
CBCL 2-5 internalizing	Biparental_mean_BAPQ	0.0307505	0.0519262	0.553983	1	516
CBCL 2-5 externalizing	Sex	-0.0194095	0.126299	0.877925	1	516
CBCL 2-5 externalizing	Age	-0.0737363	0.0441381	0.0954228	1	516
CBCL 2-5 externalizing	Autism PRS	-0.0484224	0.0443967	0.275934	1	516
CBCL 2-5 externalizing	Tier S SFARI mutation	-0.14423	0.0928526	0.120972	1	516
CBCL 2-5 externalizing	SNV burden	-0.0357866	0.0449102	0.425913	1	516
CBCL 2-5 externalizing	Del (bp)	-0.0305538	0.0441821	0.489542	1	516
CBCL 2-5 externalizing	Dup (bp)	0.05689	0.0443033	0.199694	1	516
CBCL 2-5 externalizing	Biparental_mean_SRS	0.102074	0.0527304	0.0534536	1	516
CBCL 2-5 externalizing	Biparental_mean_BAPQ	-0.0155735	0.0524313	0.766568	1	516
CBCL 6-18 internalizing	Sex	0.103887	0.0696913	0.136238	1	1649
CBCL 6-18 internalizing	Age	0.112226	0.0236699	2.30779e-06	0.000477713	1649
CBCL 6-18 internalizing	Autism PRS	0.00485233	0.0236893	0.837728	1	1649
CBCL 6-18 internalizing	Tier S SFARI mutation	-0.0248908	0.0510285	0.62577	1	1649
CBCL 6-18 internalizing	SNV burden	-0.0344134	0.024115	0.153756	1	1649
CBCL 6-18 internalizing	Del (bp)	-0.0400862	0.0236828	0.0907163	1	1649
CBCL 6-18 internalizing	Dup (bp)	0.00434716	0.0237591	0.854846	1	1649
CBCL 6-18 internalizing	Biparental_mean_SRS	0.149989	0.0274488	5.36303e-08	1.11015e-05	1649
CBCL 6-18 internalizing	Biparental_mean_BAPQ	0.162441	0.0274571	4.00358e-09	8.2874e-07	1649
CBCL 6-18 externalizing	Sex	-0.16632	0.0707579	0.0188635	1	1649
CBCL 6-18 externalizing	Age	-0.144393	0.0240322	2.30471e-09	4.77074e-07	1649
CBCL 6-18 externalizing	Autism PRS	-0.0132177	0.0240518	0.582701	1	1649
CBCL 6-18 externalizing	Tier S SFARI mutation	0.00179069	0.0518095	0.972432	1	1649
CBCL 6-18 externalizing	SNV burden	-0.0358769	0.0244841	0.143027	1	1649
CBCL 6-18 externalizing	Del (bp)	0.0129749	0.0240453	0.589543	1	1649
CBCL 6-18 externalizing	Dup (bp)	0.00984426	0.0241227	0.68326	1	1649
CBCL 6-18 externalizing	Biparental_mean_SRS	0.149625	0.0278689	9.05738e-08	1.87488e-05	1649
CBCL 6-18 externalizing	Biparental_mean_BAPQ	0.0897218	0.0278773	0.00131407	0.272012	1649

### Sheet: S4C
Carrier phenotype	Noncarrier phenotype	Tetrachoric R	p value	Bonferroni-corrected p	Sample Size
Seizures	Seizures	0.725312	2.5586e-09	4.34961e-08	50
Seizures	Schizophrenic features	0.26683	0.100577	1	39
Seizures	Depression	0.592002	0.000284422	0.00483517	33
Seizures	Anxiety	0.668647	3.92972e-05	0.000668052	31
Seizures	Addiction	0.39725	0.0062642	0.106491	46
Schizophrenic features	Seizures	NA	NA	NA	40
Schizophrenic features	Schizophrenic features	0.540854	7.22419e-05	0.00122811	48
Schizophrenic features	Depression	0.580709	0.000614559	0.0104475	31
Schizophrenic features	Anxiety	0.601415	0.000711599	0.0120972	28
Schizophrenic features	Addiction	0.308122	0.0500068	0.850115	41
Depression	Seizures	NA	NA	NA	35
Depression	Schizophrenic features	0.612909	0.000246791	0.00419544	31
Depression	Depression	0.71857	4.20438e-09	7.14745e-08	50
Depression	Anxiety	0.601415	0.000711599	0.0120972	28
Depression	Addiction	NA	NA	NA	36
Anxiety	Seizures	NA	NA	NA	36
Anxiety	Schizophrenic features	0.567758	0.000700823	0.011914	32
Anxiety	Depression	0.663939	6.32844e-05	0.00107584	30
Anxiety	Anxiety	0.687711	4.79045e-08	8.14376e-07	49
Anxiety	Addiction	0.476759	0.0028517	0.0484789	37
Addiction	Seizures	NA	NA	NA	42
Addiction	Schizophrenic features	NA	NA	NA	37
Addiction	Depression	NA	NA	NA	33
Addiction	Anxiety	NA	NA	NA	31
Addiction	Addiction	0.926915	1.22829e-21	2.08809e-20	49

### Sheet: S4D
Cohort	Female phenotype	Male phenotype	Tetrachoric R	p value	Bonferroni-corrected p	Sample size
SPARK	Anxiety	Anxiety	0.239575	6.57687e-81	1.64422e-79	6142
SPARK	Anxiety	Bipolar disorder	0.0639916	3.11971e-06	7.79928e-05	5301
SPARK	Anxiety	Depression	0.173468	3.36952e-28	8.42379e-27	3971
SPARK	Anxiety	Personality disorder	0.208704	1.39296e-54	3.48239e-53	5438
SPARK	Anxiety	Schizophrenia	0.322615	2.54566e-133	6.36415e-132	5496
SPARK	Bipolar disorder	Anxiety	0.144449	5.11646e-22	1.27912e-20	4415
SPARK	Bipolar disorder	Bipolar disorder	0.302597	3.07799e-130	7.69498e-129	6142
SPARK	Bipolar disorder	Depression	0.0616909	5.40992e-05	0.00135248	4277
SPARK	Bipolar disorder	Personality disorder	0.110632	1.70874e-17	4.27184e-16	5886
SPARK	Bipolar disorder	Schizophrenia	0.244088	1.56023e-81	3.90058e-80	5957
SPARK	Depression	Anxiety	0.0352965	0.025445	0.636125	4008
SPARK	Depression	Bipolar disorder	0.133709	8.38297e-22	2.09574e-20	5106
SPARK	Depression	Depression	0.245678	4.08742e-85	1.02186e-83	6142
SPARK	Depression	Personality disorder	0.097932	1.14989e-12	2.87473e-11	5250
SPARK	Depression	Schizophrenia	0.107277	4.73947e-15	1.18487e-13	5304
SPARK	Personality disorder	Anxiety	0.0137113	0.358922	1	4479
SPARK	Personality disorder	Bipolar disorder	-0.0693588	1.20385e-07	3.00962e-06	5812
SPARK	Personality disorder	Depression	0.264805	2.07792e-70	5.19479e-69	4331
SPARK	Personality disorder	Personality disorder	0.357033	4.42937e-184	1.10734e-182	6142
SPARK	Personality disorder	Schizophrenia	0.177124	7.78895e-44	1.94724e-42	6051
SPARK	Schizophrenia	Anxiety	0.0619365	3.26099e-05	0.000815248	4493
SPARK	Schizophrenia	Bipolar disorder	0.167649	4.47931e-38	1.11983e-36	5840
SPARK	Schizophrenia	Depression	-0.0941915	4.90021e-10	1.22505e-08	4347
SPARK	Schizophrenia	Personality disorder	0.197859	4.1141e-54	1.02852e-52	6010
SPARK	Schizophrenia	Schizophrenia	0.429433	3.88537e-274	9.71342e-273	6142
UK Biobank	Anxiety	Anxiety	0.216403	3.3178e-241	7.96272e-240	22937
UK Biobank	Anxiety	Bipolar disorder/Mania	0.165053	3.89147e-133	9.33953e-132	21831
UK Biobank	Anxiety	Depression	0.10353	1.54357e-47	3.70458e-46	19468
UK Biobank	Anxiety	Personality disorder	0.133526	1.99311e-87	4.78345e-86	21839
UK Biobank	Anxiety	Schizophrenia	0.0313577	3.55781e-06	8.53875e-05	21846
UK Biobank	Bipolar disorder/Mania	Anxiety	0.213262	7.51995e-216	1.80479e-214	21128
UK Biobank	Bipolar disorder/Mania	Bipolar disorder/Mania	0.243019	1.47044e-305	3.52905e-304	22937
UK Biobank	Bipolar disorder/Mania	Depression	0.132206	8.64274e-80	2.07426e-78	20292
UK Biobank	Bipolar disorder/Mania	Personality disorder	0.345065	0	0	22869
UK Biobank	Bipolar disorder/Mania	Schizophrenia	0.495895	0	0	22877
UK Biobank	Depression	Anxiety	0.174707	5.3456e-136	1.28294e-134	19877
UK Biobank	Depression	Bipolar disorder/Mania	0.224617	3.765e-243	9.036e-242	21423
UK Biobank	Depression	Depression	0.249016	3.27071457546905e-321	7.84971498112573e-320	22937
UK Biobank	Depression	Personality disorder	0.076766	2.19404e-29	5.26569e-28	21434
UK Biobank	Depression	Schizophrenia	0.213247	5.8932e-219	1.41437e-217	21438
UK Biobank	Personality disorder	Anxiety	0.135966	9.45674e-88	2.26962e-86	21135
UK Biobank	Personality disorder	Bipolar disorder/Mania	0.37747	0	0	22867
UK Biobank	Personality disorder	Depression	0.478425	0	0	20291
UK Biobank	Personality disorder	Personality disorder	0.448748	0	0	22953
UK Biobank	Personality disorder	Schizophrenia	0.538153	0	0	22932
UK Biobank	Schizophrenia	Anxiety	0.135135	1.01677e-86	2.44025e-85	21141
UK Biobank	Schizophrenia	Bipolar disorder/Mania	0.526168	0	0	22876
UK Biobank	Schizophrenia	Depression	NA	NA	NA	20298
UK Biobank	Schizophrenia	Personality disorder	0.566467	0	0	22933
UK Biobank	Schizophrenia	Schizophrenia	0.628758	0	0	22953
